# Phenome-Wide Risk Evaluation of GLP-1 Receptor Agonist Use in Type 2 Diabetes with Real-World Data Across Multiple Healthcare Systems

**DOI:** 10.1101/2025.08.13.25333579

**Authors:** Rohit Vashisht, Sanket S. Dhruva, Ayan Patel, Lisa Dahm, Pagan Morris, David Gonzalez, Rob Follett, Marina Sirota, Karandeep Singh, Cora Han, Suneil Koliwad, Atul J. Butte

**Author notes:** **Correspondence:** Rohit Vashisht, PhD, Bakar Computational Health Sciences Institute University of California, San Francisco, UCSF Valley Tower, Box 2993 490 Illinois Street, Floor 2 San Francisco, CA, 94143.

## Abstract

Glucagon-like peptide-1 receptor agonists (GLP-1RAs), widely used for managing type 2 diabetes (T2D) and weight, are gaining attention for treatment of a broad set of conditions. Large-scale, real-world evidence of their broader clinical impact is needed. We assessed the phenome-wide risks and benefits of new users of GLP-1RA versus sulfonylureas, SGLT-2 inhibitors (SGLT-2i), and DPP-4 inhibitors (DPP-4i) in adults with T2D in a multi- healthcare center, 1:1 high-dimensional propensity score matched new user cohort study utilizing principles of target trial emulation with electronic health records (EHRs) of over 9 million patients followed up to 730 days. Primary outcomes included 239 clinical endpoints across 14 organ systems. Among 86,790 patients, mean age was 58-66 years and 44-62% were female across cohorts. Compared to DPP-4i, GLP-1RA use was associated with a reduced risk of acute myocardial infarction (sHR 0.61, 95% CI 0.43–0.85) and chronic kidney disease (sHR 0.71, 95% CI 0.62–0.81). Compared to sulfonylurea, GLP-1RA use was associated with reduced acute renal failure risk (sHR 0.77, 95% CI 0.65–0.90). GLP-1RA use was associated with reduced heart failure risk compared to SGLT-2i (sHR 0.66, 95% CI 0.55–0.80). GLP-1RA also was associated with lower epilepsy risk versus DPP-4i (sHR 0.49, 95% CI 0.32–0.76). GLP1RA was associated with elevated risks of nausea/vomiting: sHR 1.37 vs SGLT2i, 95% CI 1.15–1.62; sHR 1.46 vs sulfonylureas, 95% CI 1.24–1.71). Head-to-head real-world comparisons with established T2D therapies confirmed the broad cardiorenal and metabolic benefits and known on-target adverse effects of GLP-1RAs –consistent with randomized clinical trials - but also suggest potential risks for musculoskeletal and genitourinary adverse events, warranting continued real-world post-market surveillance.
