## Supplementary material for "Phenome-Wide Risk Evaluation of GLP-1 Receptor Agonist Use in Type 2 Diabetes with Real-World Data Across Multiple Healthcare Systems": eTable-1

### Sheet: Sheet1
Drug class	UC	All users	New users	New users without T1D	New users with T2D	New users with minimum 30 days continuous enrollment	New user cohort
GLP-1RA	UC1	23001	14481	12628	3994	3907	3669
GLP-1RA	UC2	35422	25282	23146	4290	4255	3682
GLP-1RA	UC4	24176	15307	14030	3072	2966	2807
GLP-1RA	UC3	61786	42059	37147	7049	6994	6802
GLP-1RA	UC5	44471	29514	26388	6293	6152	5893
Sulfonylurea	UC1	29130	23317	21127	9046	7218	6756
Sulfonylurea	UC2	32293	25250	24090	5933	5234	4383
Sulfonylurea	UC4	27450	20990	19547	9835	6363	6033
Sulfonylurea	UC3	52994	38193	35952	7365	6456	5992
Sulfonylurea	UC5	32690	25246	22832	6801	5253	4848
SGLT-2i	UC1	19136	9903	8836	3594	3528	3349
SGLT-2i	UC2	25022	14049	13241	3645	3629	3293
SGLT-2i	UC4	21234	10672	9686	3410	3213	3057
SGLT-2i	UC3	50138	26639	23616	5883	5745	5505
SGLT-2i	UC5	29043	14482	13193	4297	4232	4038
DPP-4i	UC1	16659	9522	8816	3519	3008	2820
DPP-4i	UC2	19260	11187	10626	2842	2631	2305
DPP-4i	UC4	19068	11054	10345	4345	3373	3194
DPP-4i	UC3	42728	26131	24115	5487	5011	4741
DPP-4i	UC5	24415	14470	13423	4422	3858	3623
