## Supplementary material for "Phenome-Wide Risk Evaluation of GLP-1 Receptor Agonist Use in Type 2 Diabetes with Real-World Data Across Multiple Healthcare Systems": eTable-2

### Sheet: Sheet2
			Number and type of covariate adjusted in PS estimation
Control	Treatment	UC	Medical Conditions	Medical Procedures	Medications	Laboratory measurements	Patients before matching	Patients after matching	Un-balanced before matching (%)	Un-balanced after matching (%)
DPP-4i	GLP-1RA	UC-1	1818	785	1761	1296	6262	2576	14.0989	0.777385
SGLT-2i	GLP-1RA	UC-1	2032	903	1842	1346	6803	3218	16.5278	0.0489956
Sulfonylurea	GLP-1RA	UC-1	1734	697	1641	1214	10041	3428	13.0155	0
DPP-4i	GLP-1RA	UC-2	1687	1176	2327	1620	5793	2098	27.9589	1.32159
SGLT-2i	GLP-1RA	UC-2	1654	1094	2232	1525	6778	3104	15.6034	0.10761
Sulfonylurea	GLP-1RA	UC-2	1559	1017	2107	1528	7813	2848	16.664	0.193206
DPP-4i	GLP-1RA	UC-3	1748	776	1973	1389	11164	4692	22.4601	0.0339789
SGLT-2i	GLP-1RA	UC-3	1786	767	1871	1256	11895	5716	14.6303	0
Sulfonylurea	GLP-1RA	UC-3	1611	674	1826	1308	12340	4726	15.095	0
DPP-4i	GLP-1RA	UC-4	1804	844	2196	1425	5871	2542	15.3294	0.287127
SGLT-2i	GLP-1RA	UC-4	1859	861	2084	1442	5749	2682	13.6728	0.256164
Sulfonylurea	GLP-1RA	UC-4	1579	699	1935	1265	8663	2736	17.5612	0.237313
DPP-4i	GLP-1RA	UC-5	2027	1122	2169	1587	9118	3626	25.5467	0.0434468
SGLT-2i	GLP-1RA	UC-5	2050	1050	2104	1500	9548	4452	8.38305	0
Sulfonylurea	GLP-1RA	UC-5	1852	906	2000	1467	10257	4116	10.6827	0.0160643
