## Supplementary material for "Phenome-Wide Risk Evaluation of GLP-1 Receptor Agonist Use in Type 2 Diabetes with Real-World Data Across Multiple Healthcare Systems": eTable-4

### Sheet: Sheet1
Clinical phenotype	Body system	Control	Treatment	Summary HR (95% CI)	P value	Adjusted p value	I2	Stable	E Value	Risk
Osteoarthritis	Musculoskeletal-and-connective-tissue	DPP-4i	GLP-1RA	1.19 (1.031-1.373)	0.0174162	0.246994	0	Stable	1.6655	Increased risk with GLP-1RA
Low back pain	Musculoskeletal-and-connective-tissue	DPP-4i	GLP-1RA	1.266 (1.072-1.495)	0.00541664	0.0986836	0	Stable	1.84631	Increased risk with GLP-1RA
Sleep wake disorders	Nervous-systeme	DPP-4i	GLP-1RA	1.166 (1.023-1.33)	0.0217613	0.265	0	Stable	1.60595	Increased risk with GLP-1RA
Postprocedural or postoperative complications of the spleen	Blood-and-blood-forming-organs	SGLT-2i	GLP-1RA	1.361 (1.032-1.794)	0.0290421	0.208575	0	Stable	2.06194	Increased risk with GLP-1RA
Esophageal disorders	Digestive-system	SGLT-2i	GLP-1RA	1.355 (1.148-1.6)	0.000332305	0.0139454	23.6861	Stable	2.04856	Increased risk with GLP-1RA
Other specified and unspecified gastrointestinal disorders	Digestive-system	SGLT-2i	GLP-1RA	1.194 (1.047-1.361)	0.00796283	0.104844	0	Stable	1.67529	Increased risk with GLP-1RA
Calculus of urinary tract	Genitourinary-system	SGLT-2i	GLP-1RA	1.507 (1.143-1.988)	0.00365677	0.0722211	0	Stable	2.3811	Increased risk with GLP-1RA
Hyperplasia of prostate	Genitourinary-system	SGLT-2i	GLP-1RA	1.294 (1.043-1.606)	0.0191491	0.168086	0	Stable	1.91079	Increased risk with GLP-1RA
Erectile dysfunction	Genitourinary-system	SGLT-2i	GLP-1RA	1.502 (1.043-2.164)	0.0288071	0.208575	40.0636	Stable	2.37033	Increased risk with GLP-1RA
Depressive disorders	Mental-health	SGLT-2i	GLP-1RA	1.252 (1.055-1.486)	0.0100201	0.121783	0	Stable	1.8137	Increased risk with GLP-1RA
Miscellaneous mental and behavioral disorders conditions	Mental-health	SGLT-2i	GLP-1RA	1.412 (1.128-1.768)	0.00263235	0.0594158	0	Stable	2.17472	Increased risk with GLP-1RA
Osteoarthritis	Musculoskeletal-and-connective-tissue	SGLT-2i	GLP-1RA	1.362 (1.151-1.611)	0.000312198	0.0139454	21.5151	Stable	2.06417	Increased risk with GLP-1RA
Other specified joint disorders	Musculoskeletal-and-connective-tissue	SGLT-2i	GLP-1RA	1.316 (1.091-1.587)	0.00415123	0.0728772	17.7885	Stable	1.96087	Increased risk with GLP-1RA
Spondylopathies spondyloarthropathy (including infective)	Musculoskeletal-and-connective-tissue	SGLT-2i	GLP-1RA	1.179 (1.031-1.348)	0.0163932	0.152441	3.18853	Stable	1.63839	Increased risk with GLP-1RA
Other specified bone disease and musculoskeletal deformities	Musculoskeletal-and-connective-tissue	SGLT-2i	GLP-1RA	1.247 (1.066-1.46)	0.00591249	0.0925599	13.8369	Stable	1.80199	Increased risk with GLP-1RA
Aseptic necrosis and osteonecrosis	Musculoskeletal-and-connective-tissue	SGLT-2i	GLP-1RA	1.33 (1.083-1.633)	0.00644404	0.0925599	0	Stable	1.9925	Increased risk with GLP-1RA
Low back pain	Musculoskeletal-and-connective-tissue	SGLT-2i	GLP-1RA	1.19 (1.015-1.395)	0.0320346	0.220064	0	Stable	1.6655	Increased risk with GLP-1RA
Sleep wake disorders	Nervous-systeme	SGLT-2i	GLP-1RA	1.227 (1.076-1.4)	0.00223071	0.0587421	0	Stable	1.75476	Increased risk with GLP-1RA
Myopathies	Nervous-systeme	SGLT-2i	GLP-1RA	1.364 (1.038-1.792)	0.025765	0.203543	23.888	Stable	2.06862	Increased risk with GLP-1RA
Skin and subcutaneous tissue infections	Skin-and-subcutaneous-tissue	SGLT-2i	GLP-1RA	1.27 (1.055-1.529)	0.0116046	0.130967	0	Stable	1.85558	Increased risk with GLP-1RA
Other specified and unspecified skin disorders	Skin-and-subcutaneous-tissue	SGLT-2i	GLP-1RA	1.175 (1.023-1.349)	0.0227873	0.189494	6.56153	Stable	1.62846	Increased risk with GLP-1RA
Nausea and vomiting	Symptoms	SGLT-2i	GLP-1RA	1.366 (1.151-1.621)	0.000353048	0.0139454	0	Stable	2.07308	Increased risk with GLP-1RA
Abdominal pain and other digestive abdomen signs and symptoms	Symptoms	SGLT-2i	GLP-1RA	1.137 (1.009-1.281)	0.0357896	0.235615	0	Stable	1.53168	Increased risk with GLP-1RA
Abdominal hernia	Digestive-system	Sulfonylurea	GLP-1RA	1.24 (1.011-1.521)	0.0387021	0.23083	0	Stable	1.78553	Increased risk with GLP-1RA
Other specified and unspecified diseases of bladder and urethra	Genitourinary-system	Sulfonylurea	GLP-1RA	1.343 (1.012-1.782)	0.0407737	0.2348	0	Stable	2.02171	Increased risk with GLP-1RA
Osteoarthritis	Musculoskeletal-and-connective-tissue	Sulfonylurea	GLP-1RA	1.227 (1.048-1.437)	0.0110218	0.102258	26.4454	Stable	1.75476	Increased risk with GLP-1RA
Spondylopathies spondyloarthropathy (including infective)	Musculoskeletal-and-connective-tissue	Sulfonylurea	GLP-1RA	1.159 (1.025-1.311)	0.01873	0.13033	0	Stable	1.58828	Increased risk with GLP-1RA
Scoliosis and other postural dorsopathic deformities	Musculoskeletal-and-connective-tissue	Sulfonylurea	GLP-1RA	1.297 (1.002-1.68)	0.0480045	0.258605	0	Stable	1.91765	Increased risk with GLP-1RA
Other specified connective tissue disease	Musculoskeletal-and-connective-tissue	Sulfonylurea	GLP-1RA	1.155 (1.011-1.318)	0.0336259	0.215982	0	Stable	1.57811	Increased risk with GLP-1RA
Nervous system pain and pain syndromes	Nervous-systeme	Sulfonylurea	GLP-1RA	1.166 (1.036-1.312)	0.0107688	0.102258	0	Stable	1.60595	Increased risk with GLP-1RA
Nausea and vomiting	Symptoms	Sulfonylurea	GLP-1RA	1.458 (1.243-1.711)	3.7875e-06	0.000210838	0	Stable	2.27517	Increased risk with GLP-1RA
Acute posthemorrhagic anemia	Blood-and-blood-forming-organs	DPP-4i	GLP-1RA	0.769 (0.594-0.996)	0.0469607	0.406993	6.43894	Stable	1.92539	Reduced risk with GLP-1RA
Coagulation and hemorrhagic disorders	Blood-and-blood-forming-organs	DPP-4i	GLP-1RA	0.797 (0.652-0.975)	0.0270557	0.283712	0	Stable	1.82002	Reduced risk with GLP-1RA
Essential hypertension	Circulatory-system	DPP-4i	GLP-1RA	0.875 (0.777-0.985)	0.02728	0.283712	0	Stable	1.54692	Reduced risk with GLP-1RA
Acute myocardial infarction	Circulatory-system	DPP-4i	GLP-1RA	0.607 (0.432-0.854)	0.00410992	0.0986836	0	Stable	2.68023	Reduced risk with GLP-1RA
Nonspecific chest pain	Circulatory-system	DPP-4i	GLP-1RA	0.802 (0.686-0.938)	0.00569328	0.0986836	0	Stable	1.80171	Reduced risk with GLP-1RA
Cerebral infarction	Circulatory-system	DPP-4i	GLP-1RA	0.729 (0.573-0.929)	0.0104729	0.163377	0	Stable	2.08584	Reduced risk with GLP-1RA
Sequela of hemorrhagic cerebrovascular disease	Circulatory-system	DPP-4i	GLP-1RA	0.672 (0.463-0.974)	0.0359225	0.329642	0	Stable	2.34035	Reduced risk with GLP-1RA
Disorders of lipid metabolism	Endocrine-and-metabolic	DPP-4i	GLP-1RA	0.811 (0.731-0.9)	8.01398e-05	0.0062509	0	Stable	1.7691	Reduced risk with GLP-1RA
Fluid and electrolyte disorders	Endocrine-and-metabolic	DPP-4i	GLP-1RA	0.767 (0.666-0.884)	0.000247941	0.0128929	9.96732	Stable	1.93312	Reduced risk with GLP-1RA
Acute and unspecified renal failure	Genitourinary-system	DPP-4i	GLP-1RA	0.791 (0.671-0.932)	0.00506781	0.0986836	0	Stable	1.84218	Reduced risk with GLP-1RA
Chronic kidney disease	Genitourinary-system	DPP-4i	GLP-1RA	0.707 (0.608-0.822)	6.70462e-06	0.00104592	0	Stable	2.18005	Reduced risk with GLP-1RA
Postprocedural or postoperative musculoskeletal system complication	Musculoskeletal-and-connective-tissue	DPP-4i	GLP-1RA	0.822 (0.686-0.984)	0.0332059	0.323757	0	Stable	1.72981	Reduced risk with GLP-1RA
Epilepsy convulsions	Nervous-system	DPP-4i	GLP-1RA	0.497 (0.324-0.762)	0.00133155	0.0519306	0	Stable	3.43908	Reduced risk with GLP-1RA
Postprocedural or postoperative nervous system complication	Nervous-system	DPP-4i	GLP-1RA	0.805 (0.669-0.969)	0.0220833	0.265	0	Stable	1.79079	Reduced risk with GLP-1RA
Respiratory failure insufficiency arrest	Respiratory-system	DPP-4i	GLP-1RA	0.7 (0.553-0.885)	0.00295311	0.092137	0	Stable	2.21103	Reduced risk with GLP-1RA
Chronic rheumatic heart disease	Circulatory-system	SGLT-2i	GLP-1RA	0.701 (0.496-0.991)	0.0442961	0.269184	0	Stable	2.20657	Reduced risk with GLP-1RA
Myocarditis and cardiomyopathy	Circulatory-system	SGLT-2i	GLP-1RA	0.728 (0.535-0.991)	0.0436892	0.269184	6.59657	Stable	2.09002	Reduced risk with GLP-1RA
Acute myocardial infarction	Circulatory-system	SGLT-2i	GLP-1RA	0.638 (0.443-0.921)	0.0164019	0.152441	18.2015	Stable	2.51045	Reduced risk with GLP-1RA
Heart failure	Circulatory-system	SGLT-2i	GLP-1RA	0.665 (0.55-0.804)	2.38606e-05	0.00376998	6.60004	Stable	2.37412	Reduced risk with GLP-1RA
Fluid and electrolyte disorders	Endocrine-and-metabolic	SGLT-2i	GLP-1RA	0.818 (0.698-0.958)	0.0127815	0.134632	26.8554	Stable	1.74403	Reduced risk with GLP-1RA
Inflammatory diseases of female pelvic organs	Genitourinary-system	SGLT-2i	GLP-1RA	0.636 (0.477-0.847)	0.00199465	0.0587421	0	Stable	2.52095	Reduced risk with GLP-1RA
Aplastic anemia	Blood-and-blood-forming-organs	Sulfonylurea	GLP-1RA	0.774 (0.677-0.886)	0.000194213	0.00540559	0	Stable	1.90619	Reduced risk with GLP-1RA
Coagulation and hemorrhagic disorders	Blood-and-blood-forming-organs	Sulfonylurea	GLP-1RA	0.757 (0.59-0.97)	0.0280462	0.187348	35.5931	Stable	1.97219	Reduced risk with GLP-1RA
Essential hypertension	Circulatory-system	Sulfonylurea	GLP-1RA	0.726 (0.653-0.807)	2.82276e-09	2.357e-07	0	Stable	2.09842	Reduced risk with GLP-1RA
Acute myocardial infarction	Circulatory-system	Sulfonylurea	GLP-1RA	0.508 (0.34-0.758)	0.000911636	0.0190304	22.4568	Stable	3.34927	Reduced risk with GLP-1RA
Nonspecific chest pain	Circulatory-system	Sulfonylurea	GLP-1RA	0.841 (0.728-0.971)	0.0178707	0.13033	0	Stable	1.6632	Reduced risk with GLP-1RA
Other and ill-defined heart disease	Circulatory-system	Sulfonylurea	GLP-1RA	0.744 (0.604-0.915)	0.0052129	0.0621824	0	Stable	2.02415	Reduced risk with GLP-1RA
Heart failure	Circulatory-system	Sulfonylurea	GLP-1RA	0.751 (0.596-0.946)	0.0150616	0.119776	33.6979	Stable	1.996	Reduced risk with GLP-1RA
Postprocedural or postoperative circulatory system complication	Circulatory-system	Sulfonylurea	GLP-1RA	0.745 (0.558-0.994)	0.0457178	0.254496	0	Stable	2.0201	Reduced risk with GLP-1RA
Malnutrition	Endocrine-and-metabolic	Sulfonylurea	GLP-1RA	0.639 (0.484-0.843)	0.00153929	0.0244237	0	Stable	2.50522	Reduced risk with GLP-1RA
Disorders of lipid metabolism	Endocrine-and-metabolic	Sulfonylurea	GLP-1RA	0.845 (0.739-0.966)	0.0133804	0.111726	46.6518	Stable	1.64935	Reduced risk with GLP-1RA
Fluid and electrolyte disorders	Endocrine-and-metabolic	Sulfonylurea	GLP-1RA	0.75 (0.663-0.849)	5.3385e-06	0.000222882	0	Stable	2	Reduced risk with GLP-1RA
Blindness and vision defects	Eye-and-adnexa	Sulfonylurea	GLP-1RA	0.7 (0.575-0.852)	0.000368056	0.00878077	0	Stable	2.21103	Reduced risk with GLP-1RA
Acute and unspecified renal failure	Genitourinary-system	Sulfonylurea	GLP-1RA	0.773 (0.659-0.907)	0.00160875	0.0244237	0	Stable	1.91002	Reduced risk with GLP-1RA
Chronic kidney disease	Genitourinary-system	Sulfonylurea	GLP-1RA	0.62 (0.534-0.72)	3.47756e-10	5.80753e-08	5.45816	Stable	2.60716	Reduced risk with GLP-1RA
Urinary tract infections	Genitourinary-system	Sulfonylurea	GLP-1RA	0.825 (0.702-0.968)	0.0186596	0.13033	14.7767	Stable	1.71919	Reduced risk with GLP-1RA
Hematuria	Genitourinary-system	Sulfonylurea	GLP-1RA	0.793 (0.636-0.987)	0.0381051	0.23083	0	Stable	1.83477	Reduced risk with GLP-1RA
Tobacco-related disorders	Mental-health	Sulfonylurea	GLP-1RA	0.721 (0.562-0.927)	0.0105291	0.102258	8.20385	Stable	2.11956	Reduced risk with GLP-1RA
Mental and substance use disorders in remission	Mental-health	Sulfonylurea	GLP-1RA	0.677 (0.503-0.911)	0.00995057	0.102258	22.0132	Stable	2.31659	Reduced risk with GLP-1RA
Conditions due to neoplasm or the treatment of neoplasm	Neoplasms	Sulfonylurea	GLP-1RA	0.631 (0.5-0.795)	9.20907e-05	0.00307583	0	Stable	2.54747	Reduced risk with GLP-1RA
Pneumonia (except that caused by tuberculosis)	Respiratory-system	Sulfonylurea	GLP-1RA	0.694 (0.558-0.863)	0.00102648	0.0190469	0	Stable	2.238	Reduced risk with GLP-1RA
Chronic obstructive pulmonary disease and bronchiectasis	Respiratory-system	Sulfonylurea	GLP-1RA	0.698 (0.552-0.883)	0.00276453	0.0355136	0	Stable	2.21998	Reduced risk with GLP-1RA
Pleurisy pleural effusion and pulmonary collapse	Respiratory-system	Sulfonylurea	GLP-1RA	0.785 (0.651-0.948)	0.011786	0.103592	0	Stable	1.86456	Reduced risk with GLP-1RA
Respiratory failure insufficiency arrest	Respiratory-system	Sulfonylurea	GLP-1RA	0.696 (0.553-0.876)	0.00202784	0.0282208	0	Stable	2.22897	Reduced risk with GLP-1RA
